# Impact of control selection strategies on GWAS results: a study of prostate cancer in the UK Biobank

**DOI:** 10.1101/2025.10.08.25337574

**Authors:** Jingzhan Lu, Johan H. Thygesen, Robin N. Beaumont, Michael N. Weedon, Harry D. Green

## Abstract

As GWAS studies move from array-based genotyping to whole exome and genome sequencing, there is a significant increase in cost. Applying an appropriate technique for the selection of which controls to include, in large studies where more potential controls are available than needed for the study, may be a useful technique for minimising resource intensity while maintaining statistical power. We evaluated three control selection strategies in prostate cancer GWAS using 15,250 UK Biobank cases: (a) all controls, (b) matched controls, and (c) random selection. Both (b) and (c) achieved comparable power in detecting significant loci relative to (a), but matched controls (b) showed greater consistency in identifying leading SNPs. However, using (b) matched controls reduced discovery power by ∼30% compared with (a) all controls, highlighting a trade-off. Matching controls (1:4 ratio) offers a cost-effective approach for targeted SNP analysis across phenotypes but may miss novel associations.

**Availability and Implementation:** R code for implementing matching and random control selection is provided and available on GitHub (https://github.com/Jingzhan-Lu/GWAS-Control-Selection).
