## Supplementary Table for "Impact of control selection strategies on GWAS results: a study of prostate cancer in the UK Biobank"

### Sheet: S1_GWAS_Loci_sorted_by_GENP
Supplementary Table 1: GWAS locus analysis results under three control selection strategies. Results are shown for (S1) All controls, (S2) Match, and (S3) Random
S1-All: CHR	BP	P	Risk	Alternative	S2-Match:	CHR	BP	P	Risk	Alternative	Proxy SNP	R^2	S3-Random:	CHR	BP	P	Risk	Alternative	Proxy SNP	R^2
1	150979001	8.19659	C	T		1	204497048	15.3783	A	G				1	204497048	11.0061	A	G
1	155007875	7.66018	T	C		2	43511034	9.9107	C	T				2	43511034	8.95678	C	T
1	204497048	13.818	A	G		2	63050708	17.0762	G	C				2	63050708	15.8227	G	C
2	20729307	7.46452	C	T		2	63969258	8.29686	T	A				2	85561052	7.94219	A	T
2	43511034	12.1297	C	T		2	85585623	9.66276	C	T	85561052	0.8953		2	172442998	19.1245	G	A
2	63050708	19.4856	G	C		2	172442998	19.4313	G	A				2	241212376	7.80017	G	C	237482096	0.0001
2	85561052	11.5779	A	T		2	237482096	9.42644	T	G				3	87172220	12.7784	T	C	87218270	0.7666
2	172442998	22.9283	G	A		3	87149381	18.0059	A	G	87218270	0.8281		3	113581336	8.91544	T	A
2	237482096	9.11437	T	G		3	128179658	9.44421	C	A				3	128272306	9.6206	A	C	128179658	0.0037
2	241217826	7.85637	A	G		3	170365841	22.0596	G	C	170356729	0.9609		3	170356729	19.5094	C	G
3	87218270	18.0271	A	AT		4	73621117	8.75961	G	A				4	73621117	8.29369	G	A
3	113581336	9.82509	T	A		4	94623567	12.2428	G	A				4	94623567	9.06637	G	A
3	128179658	10.3974	C	A		4	105140377	17.6138	A	C	105144151	0.9795		4	105202425	17.7849	C	G	105144151	0.7287
3	170356729	24.5581	C	G		5	1279913	19.909	A	G				5	1279913	22.4555	A	G
4	73621117	10.7807	G	A		5	1891707	17.3806	G	A				5	1891060	16.4312	G	C	1891707	0.9842
4	94623567	14.3002	G	A		6	31112964	8.8832	G	A	31112694	0.8556		6	31109201	9.46969	G	C	31112694	0.639
4	105144151	20.9686	G	C		6	41580802	12.1913	G	C				6	41567641	11.8355	G	A	41580802	0.9953
5	1279913	24.6097	A	G		6	116881312	16.9919	A	C	116907127	0.9815		6	116907127	18.4113	AT	A
5	1891707	23.2411	G	A		6	160160511	30.0995	TG	T				6	160160511	34.3195	TG	T
5	134522415	7.91957	T	TTG		7	27936944	15.2736	A	G				7	27936300	14.3134	C	G	27936944	1
6	31112694	9.59567	C	T		7	98144500	14.5761	A	C				7	47455361	7.47802	A	G
6	32667852	8.1012	A	G		8	23665232	21.5887	A	G				7	98144500	10.4205	A	C
6	41580802	14.3406	G	C		8	127518371	72.5043	G	A	127516190	1		8	23668030	23.1925	T	C	23665232	0.9841
6	116907127	20.7849	AT	A		10	46098665	18.7329	C	CA				8	127064901	66.1049	A	G	127516190	0.0019
6	160160511	37.6343	TG	T		10	103908421	9.85689	CTT	C				9	107434459	8.27151	T	C	107518961	0.0038
7	27936944	18.1336	A	G		10	121038900	10.1067	G	A				10	46099199	18.577	C	A	46098665	0.9958
7	47455361	8.05457	A	G		10	125008517	10.1343	A	G				10	103908421	7.90878	CTT	C
7	98144500	14.5347	A	C		11	2212255	24.2996	G	C	2211394	0.9869		11	2207388	28.0395	C	T	2211394	0.9289
8	23665232	26.9216	A	G		11	69236512	45.5353	T	A				11	69236512	42.2809	T	A
8	127516190	82.3384	C	G		11	102530930	11.9599	C	T				11	102530930	7.6893	C	T
9	107518961	7.77216	A	T		11	125274530	9.20496	G	A				11	125274530	9.99192	G	A
10	46098665	22.6708	C	CA		12	52915148	14.5207	A	C	52918828	1		12	52918828	19.7066	T	C
10	103908421	11.0862	CTT	C		14	52956335	8.55408	G	A	52899234	0.5304		17	7913036	8.77875	G	T
10	121038900	10.5872	G	A		17	714799	8.10806	G	G	715725	0.9914		17	37739961	52.1261	T	A	37743574	0.9606
10	125008517	10.3733	A	G		17	7913036	13.0905	G	T				17	48654889	12.7473	T	C	48728343	0.4995
11	2211394	33.7361	C	T		17	37743574	50.8383	G	A				17	71120794	30.0533	G	A	71108797	0.9921
11	62140968	8.43284	C	T		17	48612699	18.2012	G	AGAGAGC	48728343	NA		18	79013973	8.13164	T	C
11	69236512	53.9134	T	A		17	71108797	30.6192	G	A				19	38244973	14.6717	T	C	38250285	0.996
11	102530930	10.9253	C	T		19	38250285	16.2049	G	C				19	41512814	7.67305	G	A
11	125274530	10.7726	G	A		19	50862184	35.1562	G	C				19	50862184	36.0002	T	C
12	49282227	10.0197	C	T		20	63625490	9.45837	G	G				20	63625490	9.95756	A	G
12	52918828	19.567	T	C		21	41520129	10.2822	G	G				21	41499618	8.37403	AT	A	41520129	0.9429
12	114212690	8.43508	T	C		22	43104206	22.0853	G	G				22	43104206	21.6411	T	G
12	132491403	8.64233	A	G							*Proxy: 11/13 (84.62%)								*Proxy: 11/19 (57.89%)
13	73142180	9.6234	G	T
14	37304900	7.57994	A	G
14	52899234	8.87806	C	T
14	70309075	7.40526	C	T
17	715725	7.84972	C	T
17	7913036	13.7424	G	T
17	37743574	63.037	G	A
17	48728343	43.55	T	C
17	71108797	34.0945	G	A
19	38250285	17.9541	T	C
19	41512814	8.23795	G	A
19	50862184	42.8102	T	C
20	63625490	10.6522	A	G
21	41520129	9.83413	A	G
22	28695868	7.48132	A	AG
22	43104206	26.2804	T	G

### Sheet: S2_Unique loci
Supplementary Table 2: Unique and overlapping GWAS loci across different control selection strategies.
Chr	Unique loci/locus:	All_only	Match_only	Random_only	All overlapped
1		2			1
2		2	1		5
3					3
4					3
5		1			2
6		1			4
7					2
8					2
9
10					2
11		1			4
12		3			1
13		1
14		2
15
16
17					4
18				1
19		1			2
20					1
21					1
22		1			1
	Total:	15	1	1	38

### Sheet: S3_Overlapped loci
Supplementary Table 3: Pairwise overlaps of GWAS loci across control selection strategies (S1: All , S2: Match, S3: Random).
Overlapped loci/locus:	Chr	S1-2	S2-3	S1-3
	1	1	1	1
	2	5	5	5
	3	3	3	4
	4	3	3	3
	5	2	2	2
	6	4	4	4
	7	2	2	3
	8	2	2	2
	9			1
	10	4	2	2
	11	4	4	4
	12	1	1	1
	13
	14	1
	15
	16
	17	5	4	4
	18
	19	2	2	3
	20	1	1	1
	21	1	1	1
	22	1	1	1
Total:		42	38	42
